# Interactive effects of genotype with prenatal stress on DNA methylation at birth

**DOI:** 10.1101/2024.11.20.24317575

**Authors:** Rosa H. Mulder, Vilte Baltramonaityte, Serena Defina, Katerina Trajanoska, Matthew Suderman, Emanuel Schwarz, Marco P. M. Boks, Esther Walton, Charlotte A. M. Cecil, Janine F. Felix

## Abstract

Intrauterine stress exposure is associated with offspring health. DNA methylation (DNAm) is as a putative underlying mechanism, but large population-based studies reported limited associations between prenatal stress and DNAm. Recent research has shown that environmental factors *in interaction* with genetic variants are better predictors of DNAm than environment or genotype alone. We investigated whether interactions of maternal prenatal stress with genetic variants are associated with DNAm at birth. We examined 2,963 mother-child pairs from the population-based Generation R Study and Avon Longitudinal Study of Parents and Children, using a harmonized, comprehensive cumulative prenatal stress measure. We tested genome-wide genotype-by-prenatal stress interactions on epigenome-wide DNAm (GxEmodel), and models including only genetic variants (Gmodel) or prenatal stress (Emodel) as predictors. Follow-up analyses included Gene Ontology analyses and mediation analyses of prenatal alcohol intake, smoking, gestational age, and birth weight. We report two independent gene-by-prenatal-stress interactions on DNAm after multiple testing correction, including five genetic variants in *CHD2* and *ORC5,* and two DNAm sites in *EPPK1*. By comparison, the Gmodel showed 691,202 associations and the Emodel showed three associations in genes *AHRR, GFI1*, and *MYO1G*, which could largely explained by prenatal smoking. Genes linked to suggestive GxEmodel results were often involved in neuronal development. Our results provide some support of interaction of prenatal stress with the child’s genome on DNAm of genes related to neuronal development. These results do not confirm the notion that gene-by-environment interaction models show more associations with DNAm compared to genes or the environment studied in isolation.
