## Supplemental Tables for "Interactive effects of genotype with prenatal stress on DNA methylation at birth"

### Sheet: Index
Index
ST1	Supplemental Table 1. EWAS Catalog look-ups of Emodel findings
ST2	Supplemental Table 2. GxEmodel associations per stressor
ST3	Supplemental Table 3. Emodel associations per stressor
ST4	Supplemental Table 4. Gene Ontology enrichment results for genome-wide SNPs in GxEmodel
ST5	Supplemental Table 5. Gene Ontology enrichment results for genome-wide CpGs in GxEmodel

### Sheet: ST1
Supplemental Table 1. EWAS Catalog look-ups of Emodel findings
CpG	Phenotype	Reference
cg05575921	Maternal smoking during pregnancy	Hannon et al., 2019; Joubert et al., 2016; Joubert et al., 2012; Markunas et al., 2014; Richmond et al., 2014; Sikdar et al., 2019
	Smoking	Ambatipudi et al., 2016; Barcelona et al., 2019; Chatziioannou et al., 2017; Christiansen et al., 2021; Dogan, Beach, & Philibert, 2017; Domingo-Relloso et al., 2020; Dugué et al., 2020; Guida et al., 2015; Joehanes et al., 2016; Marzi et al., 2018; Monick et al., 2012; Philibert, Beach, & Brody, 2012; Richmond et al., 2021; Sayols-Baixeras et al., 2015; Shah et al., 2014; Shenker et al., 2013; S…
	Age in childhood	Mulder et al., 2021
	Age in adulthood	Hannum et al., 2013
	Sex	Singmann et al., 2015
	Tissue type	Islam et al., 2019
	Immunoglobulin G glycosylation	Wahl et al., 2018
	C-reactive protein levels	Hillary et al., 2024; Ligthart et al., 2016
	Lung function	Bermingham et al., 2019; Carmona et al., 2018; Imboden et al., 2019; Terzikhan et al., 2021
	Chronic obstructive pulmonary disease	Hillary et al., 2024
	Lung cancer	Fasanelli et al., 2015; Hillary et al., 2024; Sun et al., 2021; Zhao et al., 2022
	Ischaemic heart disease	Hillary et al., 2024
	Stroke	Hillary et al., 2024
	Actue myocardial infection	Fernández-Sanlés et al., 2021
	Carotid intima-media thickness	Portilla-Fernández et al., 2021
	Statin use	Ochoa-Rosales et al., 2020
	Body mass index	Demerath et al., 2015
	Waist circumference	Demerath et al., 2015
	Rheumatoid arthritis	Hillary et al., 2024
	Chronic pain	Hillary et al., 2024
	Incident liver cirrhosis	Hillary et al., 2024
	Chronic kidney disease	Hillary et al., 2024
	All-cause mortality	Colicino et al., 2020
	Aggressive behavior	van Dongen et al., 2021
	Educational attainment	Karlsson Linnér et al., 2017; van Dongen et al., 2018
	Maternal educational attainment during pregnancy	Choudhary et al., 2024
	Vinylphenol-sulfate metabolite levels	Petersen et al., 2014
	Cognitive abilities	Marioni et al., 2018
	Alcohol consumption	Dugué et al., 2021; Liu et al., 2018; Stephenson et al., 2021
	Coffee and tea consumption	Karabegović et al., 2021
	Diet quality	Do et al., 2021
	Birth weight	Küpers et al., 2019
	Post-traumatic stress disorder	Logue et al., 2020; Smith et al., 2011
	Series of protein levels	Gadd et al., 2022
cg09935388	Maternal smoking during pregnancy	Hannon et al., 2019; Joubert et al., 2016; Joubert et al., 2012; Markunas et al., 2014; Richmond et al., 2014; Sikdar et al., 2019; Wiklund et al., 2019; Xu et al., 2021
	Smoking	Ambatipudi et al., 2016; Barcelona et al., 2019; Besingi & Johansson, 2014; Chatziioannou et al., 2017; Christiansen et al., 2021; Dogan et al., 2017; Domingo-Relloso et al., 2020; Dugué et al., 2020; Guida et al., 2015; Joehanes et al., 2016; Marzi et al., 2018; Shenker et al., 2013; Sikdar et al., 2019; Sun et al., 2021; Teschendorff et al., 2015; Tsaprouni et al., 2014; Zeilinger et al., 2013;…
	Age in childhood	Mulder et al., 2021
	Fetal versus adult cells	Bonder et al., 2014
	Sex	Mulder et al., 2021
	Tissue type	Islam et al., 2019
	C-reactive protein levels	Hillary et al., 2024
	Lung function	Imboden et al., 2019
	Chronic obstructive pulmonary disease	Hillary et al., 2024
	Lung cancer	Hillary et al., 2024; Sun et al., 2021
	Ischaemic heart disease	Hillary et al., 2024
	Stroke	Hillary et al., 2024
	Body mass index	Demerath et al., 2015
	Waist circumference	Demerath et al., 2015
	Osteoarthritis	Hillary et al., 2024
	Chronic pain	Hillary et al., 2024
	Chronic kidney disease	Hillary et al., 2024
	Renal cell carcinoma	Wozniak et al., 2013
	Aggressive behavior	van Dongen et al., 2021
	Educational attainment	Karlsson Linnér et al., 2017; van Dongen et al., 2018
	Maternal educational attainment during pregnancy	Choudhary et al., 2024
	Vinylphenol-sulfate metabolite levels	Petersen et al., 2014
	Cognitive abilities	Marioni et al., 2018
	Alcohol consumption	Dugué et al., 2021; Liu et al., 2018
	Coffee and tea consumption	Karabegović et al., 2021
	Birth weight	Küpers et al., 2019
cg04180046	Maternal smoking during pregnancy	Hannon et al., 2019; Joubert et al., 2016; Joubert et al., 2012; Lee et al., 2015; Markunas et al., 2014; Richmond et al., 2014; Rzehak et al., 2016; Sikdar et al., 2019; Wiklund et al., 2019
	Smoking	Ambatipudi et al., 2016; Chatziioannou et al., 2017; Christiansen et al., 2021; Domingo-Relloso et al., 2020; P.-A. Dugué et al., 2020; Joehanes et al., 2016; Sikdar et al., 2019; Sun et al., 2021; Zeilinger et al., 2013; Zhu et al., 2016
	Childhood age	Mulder et al., 2021
	Tissue type	Islam et al., 2019
	Chronic obstructive pulmonary disease	Hillary et al., 2024
	Lung cancer	Hillary et al., 2024
	Ischaemic heart disease	Hillary et al., 2024
	Type 2 diabetes	Hillary et al., 2024
	Chronic pain	Hillary et al., 2024
	Aggressive behavior	van Dongen et al., 2021
	Educational attainment	Karlsson Linnér et al., 2017; van Dongen et al., 2018
	Maternal educational attainment during pregnancy	Choudhary et al., 2024
	Fetal alcohol spectrum disorder	Portales-Casamar et al., 2016
References
Ambatipudi, S., Cuenin, C., Hernandez-Vargas, H., Ghantous, A., Le Calvez-Kelm, F., Kaaks, R., . . . Trichopoulou, A. (2016). Tobacco smoking-associated genome-wide DNA methylation changes in the EPIC study. Epigenomics, 8(5), 599-618.
Barcelona, V., Huang, Y., Brown, K., Liu, J., Zhao, W., Yu, M., . . . Sun, Y. V. (2019). Novel DNA methylation sites associated with cigarette smoking among African Americans. Epigenetics, 14(4), 383-391.
Bermingham, M. L., Walker, R. M., Marioni, R. E., Morris, S. W., Rawlik, K., Zeng, Y., . . . Adams, M. J. (2019). Identification of novel differentially methylated sites with potential as clinical predictors of impaired respiratory function and COPD. EBioMedicine, 43, 576-586.
Besingi, W., & Johansson, Å. (2014). Smoke-related DNA methylation changes in the etiology of human disease. Human molecular genetics, 23(9), 2290-2297.
Bonder, M. J., Kasela, S., Kals, M., Tamm, R., Lokk, K., Barragan, I., . . . Ivanov, M. (2014). Genetic and epigenetic regulation of gene expression in fetal and adult human livers. BMC Genomics, 15, 1-13.
Carmona, J. J., Barfield, R. T., Panni, T., Nwanaji-Enwerem, J. C., Just, A. C., Hutchinson, J. N., . . . Kunze, S. (2018). Metastable DNA methylation sites associated with longitudinal lung function decline and aging in humans: an epigenome-wide study in the NAS and KORA cohorts. Epigenetics, 13(10-11), 1039-1055.
Chatziioannou, A., Georgiadis, P., Hebels, D. G., Liampa, I., Valavanis, I., Bergdahl, I. A., . . . Siskos, A. P. (2017). Blood-based omic profiling supports female susceptibility to tobacco smoke-induced cardiovascular diseases. Scientific reports, 7, 42870.
Choudhary, P., Monasso, G. S., Karhunen, V., Ronkainen, J., Mancano, G., Howe, C. G., . . . Dou, J. (2024). Maternal educational attainment in pregnancy and epigenome-wide DNA methylation changes in the offspring from birth until adolescence. Mol. Psychiatr., 29(2), 348-358.
Christiansen, C., Castillo-Fernandez, J. E., Domingo-Relloso, A., Zhao, W., El-Sayed Moustafa, J. S., Tsai, P. C., . . . Kardia, S. L. R. (2021). Novel DNA methylation signatures of tobacco smoking with trans-ethnic effects. Clinical epigenetics, 13, 1-13.
Colicino, E., Marioni, R., Ward-Caviness, C., Gondalia, R., Guan, W., Chen, B., . . . Golareh, A. (2020). Blood DNA methylation sites predict death risk in a longitudinal study of 12,300 individuals. Aging (Albany NY), 12(14), 14092.
Demerath, E. W., Guan, W., Grove, M. L., Aslibekyan, S., Mendelson, M., Zhou, Y.-H., . . . Irvin, M. R. (2015). Epigenome-wide association study (EWAS) of BMI, BMI change and waist circumference in African American adults identifies multiple replicated loci. Human molecular genetics, 24(15), 4464-4479.
Do, W. L., Whitsel, E. A., Costeira, R., Masachs, O. M., Le Roy, C. I., Bell, J. T., . . . Horvath, S. (2021). Epigenome-wide association study of diet quality in the Women’s Health Initiative and TwinsUK cohort. Int. J. Epidemiol., 50(2), 675-684.
Dogan, M. V., Beach, S. R. H., & Philibert, R. A. (2017). Genetically contextual effects of smoking on genome wide DNA methylation. American Journal of Medical Genetics Part B: Neuropsychiatric Genetics, 174(6), 595-607.
Domingo-Relloso, A., Riffo-Campos, A. L., Haack, K., Rentero-Garrido, P., Ladd-Acosta, C., Fallin, D. M., . . . Bozack, A. K. (2020). Cadmium, smoking, and human blood DNA methylation profiles in adults from the strong heart study. Environmental health perspectives, 128(6), 067005.
Dugué, P.-A., Jung, C.-H., Joo, J. E., Wang, X., Wong, E. M., Makalic, E., . . . Southey, M. C. (2020). Smoking and blood DNA methylation: an epigenome-wide association study and assessment of reversibility. Epigenetics, 15(4), 358-368.
Dugué, P.-A., Wilson, R., Lehne, B., Jayasekara, H., Wang, X., Jung, C. H., . . . Baglietto, L. (2021). Alcohol consumption is associated with widespread changes in blood DNA methylation: analysis of cross‐sectional and longitudinal data. Addict. Biol., 26(1), e12855.
Fasanelli, F., Baglietto, L., Ponzi, E., Guida, F., Campanella, G., Johansson, M., . . . Naccarati, A. (2015). Hypomethylation of smoking-related genes is associated with future lung cancer in four prospective cohorts. Nat. Commun., 6(1), 10192.
Fernández-Sanlés, A., Sayols-Baixeras, S., Subirana, I., Sentí, M., Pérez-Fernández, S., de Castro Moura, M., . . . Elosua, R. (2021). DNA methylation biomarkers of myocardial infarction and cardiovascular disease. Clinical epigenetics, 13, 1-11.
Gadd, D. A., Hillary, R. F., McCartney, D. L., Shi, L., Stolicyn, A., Robertson, N. A., . . . Xueyi, S. (2022). Integrated methylome and phenome study of the circulating proteome reveals markers pertinent to brain health. Nat. Commun., 13(1), 4670.
Guida, F., Sandanger, T. M., Castagné, R., Campanella, G., Polidoro, S., Palli, D., . . . Panico, S. (2015). Dynamics of smoking-induced genome-wide methylation changes with time since smoking cessation. Human molecular genetics, 24(8), 2349-2359.
Hannon, E., Schendel, D., Ladd-Acosta, C., Grove, J., Hansen, C. S., Hougaard, D. M., . . . Bækvad-Hansen, M. (2019). Variable DNA methylation in neonates mediates the association between prenatal smoking and birth weight. Philosophical Transactions of the Royal Society B, 374(1770), 20180120.
Hannum, G., Guinney, J., Zhao, L., Zhang, L., Hughes, G., Sadda, S., . . . Gao, Y. (2013). Genome-wide methylation profiles reveal quantitative views of human aging rates. Molecular cell, 49(2), 359-367.
Hillary, R. F., Ng, H. K., McCartney, D. L., Elliott, H. R., Walker, R. M., Campbell, A., . . . Sattar, N. (2024). Blood-based epigenome-wide analyses of chronic low-grade inflammation across diverse population cohorts. Cell Genomics, 4(5).
Imboden, M., Wielscher, M., Rezwan, F. I., Amaral, A. F. S., Schaffner, E., Jeong, A., . . . Deary, I. J. (2019). Epigenome-wide association study of lung function level and its change. European Respiratory Journal, 54(1).
Islam, S. A., Goodman, S. J., MacIsaac, J. L., Obradović, J., Barr, R. G., Boyce, W. T., & Kobor, M. S. (2019). Integration of DNA methylation patterns and genetic variation in human pediatric tissues help inform EWAS design and interpretation. Epigenetics & chromatin, 12, 1-18.
Joehanes, R., Just, A. C., Marioni, R. E., Pilling, L. C., Reynolds, L. M., Mandaviya, P. R., . . . Aslibekyan, S. (2016). Epigenetic signatures of cigarette smoking. Circulation: Cardiovascular Genetics, 9(5), 436-447.
Joubert, B. R., Felix, J. F., Yousefi, P., Bakulski, K. M., Just, A. C., Breton, C., . . . Xu, C.-J. (2016). DNA methylation in newborns and maternal smoking in pregnancy: genome-wide consortium meta-analysis. The American Journal of Human Genetics, 98(4), 680-696.
Joubert, B. R., Håberg, S. E., Nilsen, R. M., Wang, X., Vollset, S. E., Murphy, S. K., . . . Cupul-Uicab, L. A. (2012). 450K epigenome-wide scan identifies differential DNA methylation in newborns related to maternal smoking during pregnancy. Environmental health perspectives, 120(10), 1425-1431.
Karabegović, I., Portilla-Fernandez, E., Li, Y., Ma, J., Maas, S. C. E., Sun, D., . . . Ambatipudi, S. (2021). Epigenome-wide association meta-analysis of DNA methylation with coffee and tea consumption. Nat. Commun., 12(1), 2830.
Karlsson Linnér, R., Marioni, R. E., Rietveld, C. A., Simpkin, A. J., Davies, N. M., Watanabe, K., . . . Bonder, M. J. (2017). An epigenome-wide association study meta-analysis of educational attainment. Mol. Psychiatr., 22(12), 1680-1690.
Küpers, L. K., Monnereau, C., Sharp, G. C., Yousefi, P., Salas, L. A., Ghantous, A., . . . Czamara, D. (2019). Meta-analysis of epigenome-wide association studies in neonates reveals widespread differential DNA methylation associated with birthweight. Nat. Commun., 10(1), 1893.
Lee, K. W. K., Richmond, R., Hu, P., French, L., Shin, J., Bourdon, C., . . . Gaunt, T. (2015). Prenatal exposure to maternal cigarette smoking and DNA methylation: epigenome-wide association in a discovery sample of adolescents and replication in an independent cohort at birth through 17 years of age. Environmental health perspectives, 123(2), 193-199.
Ligthart, S., Marzi, C., Aslibekyan, S., Mendelson, M. M., Conneely, K. N., Tanaka, T., . . . Guan, W. (2016). DNA methylation signatures of chronic low-grade inflammation are associated with complex diseases. Genome Biol., 17(1), 255.
Liu, C., Marioni, R. E., Hedman, Å. K., Pfeiffer, L., Tsai, P.-C., Reynolds, L. M., . . . Tanaka, T. (2018). A DNA methylation biomarker of alcohol consumption. Mol. Psychiatr., 23(2), 422-433.
Logue, M. W., Miller, M. W., Wolf, E. J., Huber, B. R., Morrison, F. G., Zhou, Z., . . . Ratanatharathorn, A. (2020). An epigenome-wide association study of posttraumatic stress disorder in US veterans implicates several new DNA methylation loci. Clinical epigenetics, 12, 1-14.
Marioni, R. E., McRae, A. F., Bressler, J., Colicino, E., Hannon, E., Li, S., . . . Tsai, P.-C. (2018). Meta-analysis of epigenome-wide association studies of cognitive abilities. Mol. Psychiatr., 23(11), 2133-2144.
Markunas, C. A., Xu, Z., Harlid, S., Wade, P. A., Lie, R. T., Taylor, J. A., & Wilcox, A. J. (2014). Identification of DNA methylation changes in newborns related to maternal smoking during pregnancy. Environmental health perspectives, 122(10), 1147-1153.
Marzi, S. J., Sugden, K., Arseneault, L., Belsky, D. W., Burrage, J., Corcoran, D. L., . . . Moffitt, T. E. (2018). Analysis of DNA methylation in young people: limited evidence for an association between victimization stress and epigenetic variation in blood. Am. J. Psychiat., 175(6), 517-529.
Monick, M. M., Beach, S. R. H., Plume, J., Sears, R., Gerrard, M., Brody, G. H., & Philibert, R. A. (2012). Coordinated changes in AHRR methylation in lymphoblasts and pulmonary macrophages from smokers. American Journal of Medical Genetics Part B: Neuropsychiatric Genetics, 159(2), 141-151.
Mulder, R. H., Neumann, A., Cecil, C. A. M., Walton, E., Houtepen, L. C., Simpkin, A. J., . . . Felix, J. F. (2021). Epigenome-wide change and variation in DNA methylation in childhood: Trajectories from birth to late adolescence. Human molecular genetics.
Ochoa-Rosales, C., Portilla-Fernandez, E., Nano, J., Wilson, R., Lehne, B., Mishra, P. P., . . . Juvinao-Quintero, D. (2020). Epigenetic link between statin therapy and type 2 diabetes. Diabetes Care, 43(4), 875-884.
Petersen, A.-K., Zeilinger, S., Kastenmüller, G., Römisch-Margl, W., Brugger, M., Peters, A., . . . Pagel, P. (2014). Epigenetics meets metabolomics: an epigenome-wide association study with blood serum metabolic traits. Human molecular genetics, 23(2), 534-545.
Philibert, R. A., Beach, S. R. H., & Brody, G. H. (2012). Demethylation of the aryl hydrocarbon receptor repressor as a biomarker for nascent smokers. Epigenetics, 7(11), 1331-1338.
Portales-Casamar, E., Lussier, A. A., Jones, M. J., MacIsaac, J. L., Edgar, R. D., Mah, S. M., . . . Cynader, M. S. (2016). DNA methylation signature of human fetal alcohol spectrum disorder. Epigenetics & chromatin, 9, 1-20.
Portilla-Fernández, E., Hwang, S.-J., Wilson, R., Maddock, J., Hill, W. D., Teumer, A., . . . Ligthart, S. (2021). Meta-analysis of epigenome-wide association studies of carotid intima-media thickness. European journal of epidemiology, 36, 1143-1155.
Richmond, R. C., Sillero-Rejon, C., Khouja, J. N., Prince, C., Board, A., Sharp, G., . . . Gage, S. H. (2021). Investigating the DNA methylation profile of e-cigarette use. Clinical epigenetics, 13, 1-13.
Richmond, R. C., Simpkin, A. J., Woodward, G., Gaunt, T. R., Lyttleton, O., McArdle, W. L., . . . Tilling, K. (2014). Prenatal exposure to maternal smoking and offspring DNA methylation across the lifecourse: findings from the Avon Longitudinal Study of Parents and Children (ALSPAC). Human molecular genetics, 24(8), 2201-2217.
Rzehak, P., Saffery, R., Reischl, E., Covic, M., Wahl, S., Grote, V., . . . Closa-Monasterolo, R. (2016). Maternal smoking during pregnancy and DNA-methylation in children at age 5.5 years: epigenome-wide-analysis in the European Childhood Obesity Project (CHOP)-Study. PLoS ONE, 11(5), e0155554.
Sayols-Baixeras, S., Lluís-Ganella, C., Subirana, I., Salas, L. A., Vilahur, N., Corella, D., . . . Moran, S. (2015). Identification of a new locus and validation of previously reported loci showing differential methylation associated with smoking. The REGICOR study. Epigenetics, 10(12), 1156-1165.
Shah, S., McRae, A. F., Marioni, R. E., Harris, S. E., Gibson, J., Henders, A. K., . . . Corley, J. (2014). Genetic and environmental exposures constrain epigenetic drift over the human life course. Genome research, 24(11), 1725-1733.
Shenker, N. S., Polidoro, S., van Veldhoven, K., Sacerdote, C., Ricceri, F., Birrell, M. A., . . . Flanagan, J. M. (2013). Epigenome-wide association study in the European Prospective Investigation into Cancer and Nutrition (EPIC-Turin) identifies novel genetic loci associated with smoking. Human molecular genetics, 22(5), 843-851.
Sikdar, S., Joehanes, R., Joubert, B. R., Xu, C.-J., Vives-Usano, M., Rezwan, F. I., . . . Richmond, R. C. (2019). Comparison of smoking-related DNA methylation between newborns from prenatal exposure and adults from personal smoking. Epigenomics, 11(13), 1487-1500.
Singmann, P., Shem-Tov, D., Wahl, S., Grallert, H., Fiorito, G., Shin, S.-Y., . . . Baran, Y. (2015). Characterization of whole-genome autosomal differences of DNA methylation between men and women. Epigenetics & chromatin, 8(1), 43.
Smith, A. K., Conneely, K. N., Kilaru, V., Mercer, K. B., Weiss, T. E., Bradley, B., . . . Ressler, K. J. (2011). Differential immune system DNA methylation and cytokine regulation in post-traumatic stress disorder. Am J Med Genet Part B Neuropsychiatr Genet, 156(6), 700-708. doi:10.1002/ajmg.b.31212
Stephenson, M., Bollepalli, S., Cazaly, E., Salvatore, J. E., Barr, P., Rose, R. J., . . . Ollikainen, M. (2021). Associations of alcohol consumption with epigenome‐wide DNA methylation and epigenetic age acceleration: individual‐level and co‐twin comparison analyses. Alcoholism: Clinical and Experimental Research, 45(2), 318-328.
Sun, Y.-Q., Richmond, R. C., Suderman, M., Min, J. L., Battram, T., Flatberg, A., . . . Jiang, L. (2021). Assessing the role of genome-wide DNA methylation between smoking and risk of lung cancer using repeated measurements: the HUNT study. Int. J. Epidemiol., 50(5), 1482-1497.
Terzikhan, N., Xu, H., Edris, A., Bracke, K. R., Verhamme, F. M., Stricker, B. H. C., . . . Brusselle, G. G. (2021). Epigenome-wide association study on diffusing capacity of the lung. ERJ Open Research, 7(1).
Teschendorff, A. E., Yang, Z., Wong, A., Pipinikas, C. P., Jiao, Y., Jones, A., . . . Thirlwell, C. (2015). Correlation of smoking-associated DNA methylation changes in buccal cells with DNA methylation changes in epithelial cancer. JAMA oncology, 1(4), 476-485.
Tsaprouni, L. G., Yang, T.-P., Bell, J., Dick, K. J., Kanoni, S., Nisbet, J., . . . Meduri, E. (2014). Cigarette smoking reduces DNA methylation levels at multiple genomic loci but the effect is partially reversible upon cessation. Epigenetics, 9(10), 1382-1396.
van Dongen, J., Bonder, M. J., Dekkers, K. F., Nivard, M. G., van Iterson, M., Willemsen, G., . . . Franke, L. (2018). DNA methylation signatures of educational attainment. NPJ science of learning, 3(1), 7.
van Dongen, J., Hagenbeek, F. A., Suderman, M., Roetman, P. J., Sugden, K., Chiocchetti, A. G., . . . Adams, M. J. (2021). DNA methylation signatures of aggression and closely related constructs: A meta-analysis of epigenome-wide studies across the lifespan. Mol. Psychiatr., 26(6), 2148-2162.
Wahl, A., Kasela, S., Carnero-Montoro, E., van Iterson, M., Štambuk, J., Sharma, S., . . . Razdorov, G. (2018). IgG glycosylation and DNA methylation are interconnected with smoking. Biochimica et Biophysica Acta (BBA)-General Subjects, 1862(3), 637-648.
Wiklund, P., Karhunen, V., Richmond, R. C., Parmar, P., Rodriguez, A., De Silva, M., . . . Veijola, J. (2019). DNA methylation links prenatal smoking exposure to later life health outcomes in offspring. Clinical epigenetics, 11, 1-16.
Wozniak, M. B., Le Calvez-Kelm, F., Abedi-Ardekani, B., Byrnes, G., Durand, G., Carreira, C., . . . Foretova, L. (2013). Integrative genome-wide gene expression profiling of clear cell renal cell carcinoma in Czech Republic and in the United States. PLoS ONE, 8(3), e57886.
Xu, R., Hong, X., Zhang, B., Huang, W., Hou, W., Wang, G., . . . Ji, H. (2021). DNA methylation mediates the effect of maternal smoking on offspring birthweight: a birth cohort study of multi-ethnic US mother–newborn pairs. Clinical epigenetics, 13, 1-13.
Zaghlool, S. B., Al-Shafai, M., Al Muftah, W. A., Kumar, P., Falchi, M., & Suhre, K. (2015). Association of DNA methylation with age, gender, and smoking in an Arab population. Clinical epigenetics, 7, 1-12.
Zeilinger, S., Kühnel, B., Klopp, N., Baurecht, H., Kleinschmidt, A., Gieger, C., . . . Peters, A. (2013). Tobacco smoking leads to extensive genome-wide changes in DNA methylation. PLoS ONE, 8(5), e63812.
Zhang, Y., Florath, I., Saum, K.-U., & Brenner, H. (2016). Self-reported smoking, serum cotinine, and blood DNA methylation. Environ. Res., 146, 395-403.
Zhao, N., Ruan, M., Koestler, D. C., Lu, J., Marsit, C. J., Kelsey, K. T., . . . Michaud, D. S. (2022). Epigenome-wide scan identifies differentially methylated regions for lung cancer using pre-diagnostic peripheral blood. Epigenetics, 17(4), 460-472.
Zhu, X., Li, J., Deng, S., Yu, K., Liu, X., Deng, Q., . . . Guo, H. (2016). Genome-wide analysis of DNA methylation and cigarette smoking in a Chinese population. Environmental health perspectives, 124(7), 966-973.

### Sheet: ST2
Supplemental Table 2. GxEmodel associations per stressor
		Life events					Contextual stress					Personal stress					Interpersonal stress
SNP	CpG	B	SE	p	Direction	I2	B	SE	p	Direction	I2	B	SE	p	Direction	I2	B	SE	p	Direction	I2
rs12901653	cg24317086	-0.0002	0.0011	0.8629	++-	0	-0.0021	0.0012	0.07429	---	0	0.0019	0.0012	0.1085	+++	30.2	0.001	0.0012	0.3904	++-	0
rs76542426	cg06592260	-0.0005	0.0006	0.4577	+--	0	0.0003	0.0006	0.6859	++-	0	-0.0004	0.0006	0.5651	---	0	0.0007	0.0006	0.2599	-++	46.2
rs10279675	cg06592260	-0.0004	0.0006	0.4665	+--	0	0.0003	0.0006	0.6791	++-	0	-0.0004	0.0006	0.5581	---	0	0.0007	0.0006	0.2526	-++	47.3
rs2188287	cg06592260	-0.0004	0.0006	0.4799	+--	0	0.0003	0.0006	0.6821	++-	0	-0.0004	0.0006	0.5478	---	0	0.0007	0.0006	0.2716	-++	48.2
rs10251976	cg06592260	-0.0004	0.0006	0.463	+--	0	0.0002	0.0006	0.712	++-	0	-0.0004	0.0006	0.5263	---	0	0.0007	0.0006	0.2773	-++	51.8
Estimates for the different stressors are mutually adjusted for each other, i.e. a single regression was performed for each SNP-CpG combination
Direction indicates direction of estimate for GENR 450K, GENR EPIC, and ALSPAC 450K, respectively

### Sheet: ST3
Supplemental Table 3. Emodel associations per stressor
	Life events					Contextual stress					Personal stress					Interpersonal stress
CpG	B	SE	p	Direction	I2	B	SE	p	Direction	I2	B	SE	p	Direction	I2	B	SE	p	Direction	I2
cg05575921	-0.0007	0.001	0.4602	--+	0	-0.0078	0.001	4.423e-14	---	79.2	-0.001	0.001	0.3389	-++	69.6	-0.0028	0.001	0.007526	---	54.3
cg09935388	-0.0026	0.0024	0.2876	-+-	0	-0.0145	0.0025	6.178e-09	---	0	0.0003	0.0025	0.8884	--+	67.4	-0.007	0.0025	0.005437	---	32.1
cg04180046	0.0015	0.0013	0.2283	++-	5.7	0.0053	0.0013	7.356e-05	+++	0	0.0026	0.0013	0.05022	+++	0	0.0008	0.0013	0.5776	-++	6.8
Estimates for the different stressors are mutually adjusted for each other, i.e. a single regression was performed for each CpG
Direction indicates direction of estimate for GENR 450K, GENR EPIC, and ALSPAC 450K, respectively

### Sheet: ST4
Supplemental Table 4. Gene Ontology enrichment results for genome-wide SNPs in GxEmodel
Ontology	GO ID	Term	P-value overrepresentation	FWER overrepresentation	P-value underrepresentation	FWER underrepresentation
cellular component	GO:0030054	cell junction	1.88379e-16	0	1	1
biological process	GO:0007399	nervous system development	1.45111e-15	0	1	1
cellular component	GO:0071944	cell periphery	1.50522e-15	0	1	1
biological process	GO:0031175	neuron projection development	2.58023e-14	0	1	1
biological process	GO:0048666	neuron development	5.1925e-14	0	1	1
cellular component	GO:0005886	plasma membrane	9.18482e-14	0	1	1
biological process	GO:0048731	system development	1.13341e-13	0	1	1
biological process	GO:0048699	generation of neurons	1.18181e-13	0	1	1
biological process	GO:0034330	cell junction organization	3.4396e-13	0	1	1
biological process	GO:0022008	neurogenesis	4.83532e-13	0	1	1
biological process	GO:0032990	cell part morphogenesis	5.81042e-13	0	1	1
cellular component	GO:0045202	synapse	6.30168e-13	0	1	1
biological process	GO:0009653	anatomical structure morphogenesis	1.21388e-12	0	1	1
biological process	GO:0030182	neuron differentiation	1.26211e-12	0	1	1
biological process	GO:0007275	multicellular organism development	1.52258e-12	0	1	1
biological process	GO:0048468	cell development	1.82159e-12	0	1	1
biological process	GO:0030030	cell projection organization	2.37816e-12	0	1	1
biological process	GO:0048856	anatomical structure development	2.95686e-12	0	1	1
biological process	GO:0048858	cell projection morphogenesis	3.99751e-12	0	1	1
biological process	GO:0120039	plasma membrane bounded cell projection morphogenesis	4.79898e-12	0	1	1
biological process	GO:0120036	plasma membrane bounded cell projection organization	5.17992e-12	0	1	1
biological process	GO:0032502	developmental process	7.05484e-12	0	1	1
biological process	GO:0050808	synapse organization	9.30938e-12	0	1	1
biological process	GO:0048812	neuron projection morphogenesis	9.40162e-12	0	1	1
biological process	GO:0048869	cellular developmental process	1.48845e-11	0	1	1
biological process	GO:0030154	cell differentiation	1.49769e-11	0	1	1
cellular component	GO:0097060	synaptic membrane	2.80772e-11	0	1	1
biological process	GO:0006928	movement of cell or subcellular component	3.63886e-11	0	1	1
biological process	GO:0032989	cellular component morphogenesis	3.84338e-11	0	1	1
biological process	GO:0034329	cell junction assembly	4.37836e-11	0	1	1
cellular component	GO:0043005	neuron projection	5.23046e-11	0	1	1
biological process	GO:0032501	multicellular organismal process	6.4255e-11	0	1	1
cellular component	GO:0098794	postsynapse	1.09519e-10	0	1	1
biological process	GO:0007411	axon guidance	1.33576e-10	0	1	1
biological process	GO:0097485	neuron projection guidance	1.33576e-10	0	1	1
cellular component	GO:0032279	asymmetric synapse	1.37107e-10	0	1	1
biological process	GO:0007267	cell-cell signaling	1.61055e-10	0	1	1
biological process	GO:0000902	cell morphogenesis	2.35194e-10	0	1	1
biological process	GO:0007416	synapse assembly	5.68047e-10	0	1	1
cellular component	GO:0099572	postsynaptic specialization	5.70609e-10	0	1	1
cellular component	GO:0016020	membrane	6.22626e-10	0	1	1
biological process	GO:0031344	regulation of cell projection organization	7.76512e-10	0	1	1
cellular component	GO:0014069	postsynaptic density	7.93679e-10	0	1	1
biological process	GO:0050804	modulation of chemical synaptic transmission	8.46019e-10	0	1	1
cellular component	GO:0098984	neuron to neuron synapse	8.71493e-10	0	1	1
biological process	GO:0099177	regulation of trans-synaptic signaling	9.62233e-10	0	1	1
cellular component	GO:0042995	cell projection	1.696e-09	0	1	1
cellular component	GO:0097447	dendritic tree	3.63515e-09	0	1	1
biological process	GO:0120035	regulation of plasma membrane bounded cell projection organization	4.70028e-09	0	1	1
biological process	GO:0099537	trans-synaptic signaling	4.94462e-09	0	1	1
biological process	GO:0007268	chemical synaptic transmission	5.38644e-09	0	1	1
biological process	GO:0098916	anterograde trans-synaptic signaling	5.38644e-09	0	1	1
biological process	GO:0099536	synaptic signaling	5.52944e-09	0	1	1
cellular component	GO:0030425	dendrite	6.01344e-09	0	1	1
cellular component	GO:0098590	plasma membrane region	1.45737e-08	0	1	1
cellular component	GO:0005911	cell-cell junction	1.53927e-08	0	1	1
cellular component	GO:0120025	plasma membrane bounded cell projection	1.67369e-08	0	1	1
cellular component	GO:0045211	postsynaptic membrane	1.88625e-08	0	1	1
cellular component	GO:0005912	adherens junction	1.20022e-07	0	1	1
cellular component	GO:0098978	glutamatergic synapse	1.55025e-07	0	1	1
cellular component	GO:0099634	postsynaptic specialization membrane	1.81826e-07	0	1	1
cellular component	GO:0098793	presynapse	3.00723e-07	0	1	1
cellular component	GO:0036477	somatodendritic compartment	3.31464e-07	0	1	1
cellular component	GO:0098839	postsynaptic density membrane	3.70003e-07	0	1	1
cellular component	GO:0070161	anchoring junction	4.08325e-07	0	1	1
cellular component	GO:0034703	cation channel complex	4.44311e-07	0	1	1
cellular component	GO:0034702	ion channel complex	6.88152e-07	0	1	1
biological process	GO:0050807	regulation of synapse organization	8.29475e-09	0.001	1	1
biological process	GO:0008038	neuron recognition	1.07027e-08	0.001	1	1
biological process	GO:0040011	locomotion	1.68883e-08	0.001	1	1
biological process	GO:0098742	cell-cell adhesion via plasma-membrane adhesion molecules	1.89038e-08	0.001	1	1
biological process	GO:0050803	regulation of synapse structure or activity	2.45394e-08	0.001	1	1
cellular component	GO:1990351	transporter complex	3.10581e-06	0.001	0.999999	1
biological process	GO:0010646	regulation of cell communication	3.44047e-08	0.002	1	1
biological process	GO:0010975	regulation of neuron projection development	3.91666e-08	0.002	1	1
biological process	GO:0016477	cell migration	4.24349e-08	0.002	1	1
biological process	GO:0048588	developmental cell growth	4.62344e-08	0.002	1	1
biological process	GO:0023051	regulation of signaling	5.27645e-08	0.002	1	1
biological process	GO:0060560	developmental growth involved in morphogenesis	6.71081e-08	0.002	1	1
biological process	GO:0061564	axon development	6.7299e-08	0.002	1	1
biological process	GO:0007409	axonogenesis	7.09296e-08	0.002	1	1
biological process	GO:0032879	regulation of localization	7.47584e-08	0.002	1	1
biological process	GO:0051963	regulation of synapse assembly	7.54966e-08	0.002	1	1
biological process	GO:0065008	regulation of biological quality	8.96038e-08	0.002	1	1
biological process	GO:0022610	biological adhesion	1.1988e-07	0.002	1	1
biological process	GO:0007155	cell adhesion	1.3211e-07	0.003	1	1
biological process	GO:0048667	cell morphogenesis involved in neuron differentiation	1.33997e-07	0.003	1	1
biological process	GO:0006935	chemotaxis	1.43041e-07	0.003	1	1
biological process	GO:0051179	localization	1.83274e-07	0.003	1	1
biological process	GO:0003008	system process	1.87419e-07	0.003	1	1
biological process	GO:0031346	positive regulation of cell projection organization	1.94668e-07	0.003	1	1
biological process	GO:0048589	developmental growth	2.17236e-07	0.003	1	1
biological process	GO:0042330	taxis	2.30146e-07	0.003	1	1
biological process	GO:0035249	synaptic transmission, glutamatergic	2.67758e-07	0.003	1	1
biological process	GO:0051270	regulation of cellular component movement	2.89517e-07	0.003	1	1
biological process	GO:0098609	cell-cell adhesion	3.5204e-07	0.003	1	1
biological process	GO:0030334	regulation of cell migration	4.51358e-07	0.003	1	1
biological process	GO:0099054	presynapse assembly	4.68628e-07	0.003	1	1
biological process	GO:0040012	regulation of locomotion	6.83982e-07	0.003	1	1
biological process	GO:0007154	cell communication	7.59028e-07	0.005	0.999999	1
biological process	GO:0009887	animal organ morphogenesis	7.601e-07	0.005	1	1
cellular component	GO:1902495	transmembrane transporter complex	1.45682e-05	0.005	0.999993	1
cellular component	GO:0005891	voltage-gated calcium channel complex	1.63759e-05	0.005	0.999996	1
cellular component	GO:0030424	axon	1.70826e-05	0.005	0.99999	1
molecular function	GO:0008066	glutamate receptor activity	6.70876e-06	0.006	0.999999	1
biological process	GO:2000145	regulation of cell motility	1.05827e-06	0.007	0.999999	1
biological process	GO:0000904	cell morphogenesis involved in differentiation	1.07743e-06	0.008	0.999999	1
biological process	GO:0023052	signaling	1.10367e-06	0.008	0.999999	1
biological process	GO:0099172	presynapse organization	1.14577e-06	0.008	1	1
biological process	GO:1990138	neuron projection extension	1.50574e-06	0.008	0.999999	1
biological process	GO:0050793	regulation of developmental process	1.64745e-06	0.008	0.999999	1
molecular function	GO:0015267	channel activity	1.25899e-05	0.008	0.999993	1
biological process	GO:0001764	neuron migration	1.79445e-06	0.009	0.999999	1
cellular component	GO:0042734	presynaptic membrane	1.97187e-05	0.009	0.999992	1
molecular function	GO:0022803	passive transmembrane transporter activity	1.37566e-05	0.01	0.999993	1
molecular function	GO:0005216	ion channel activity	1.39319e-05	0.01	0.999993	1
biological process	GO:1901888	regulation of cell junction assembly	3.05725e-06	0.014	0.999999	1
biological process	GO:0051049	regulation of transport	3.06415e-06	0.014	0.999998	1
biological process	GO:0048513	animal organ development	3.14575e-06	0.014	0.999998	1
biological process	GO:0051966	regulation of synaptic transmission, glutamatergic	3.37605e-06	0.014	0.999999	1
biological process	GO:0048870	cell motility	3.47971e-06	0.014	0.999998	1
biological process	GO:0051674	localization of cell	3.47971e-06	0.014	0.999998	1
biological process	GO:0040007	growth	3.71626e-06	0.014	0.999998	1
molecular function	GO:0022843	voltage-gated cation channel activity	2.31239e-05	0.014	0.999991	1
molecular function	GO:0022836	gated channel activity	2.42674e-05	0.014	0.999988	1
molecular function	GO:0008013	beta-catenin binding	2.51442e-05	0.014	0.999993	1
molecular function	GO:0005262	calcium channel activity	2.74359e-05	0.014	0.99999	1
biological process	GO:0007417	central nervous system development	4.68375e-06	0.017	0.999997	1
biological process	GO:0007156	homophilic cell adhesion via plasma membrane adhesion molecules	5.1325e-06	0.017	0.999998	1
molecular function	GO:0005261	cation channel activity	3.3531e-05	0.017	0.999983	1
biological process	GO:0050954	sensory perception of mechanical stimulus	5.76786e-06	0.018	0.999998	1
biological process	GO:0022603	regulation of anatomical structure morphogenesis	6.14318e-06	0.019	0.999996	1
cellular component	GO:0034704	calcium channel complex	8.44021e-05	0.026	0.999975	1
molecular function	GO:0004970	ionotropic glutamate receptor activity	4.47463e-05	0.028	0.999995	1
biological process	GO:0007158	neuron cell-cell adhesion	7.99402e-06	0.029	1	1
biological process	GO:0051094	positive regulation of developmental process	8.21281e-06	0.03	0.999995	1
biological process	GO:0051239	regulation of multicellular organismal process	8.62083e-06	0.03	0.999994	1
molecular function	GO:0098631	cell adhesion mediator activity	6.93207e-05	0.037	0.999982	1
biological process	GO:1901890	positive regulation of cell junction assembly	1.30121e-05	0.039	0.999996	1
molecular function	GO:0008331	high voltage-gated calcium channel activity	7.53997e-05	0.039	0.999989	1
molecular function	GO:0005244	voltage-gated ion channel activity	8.62985e-05	0.041	0.999963	1
molecular function	GO:0022832	voltage-gated channel activity	8.62985e-05	0.041	0.999963	1
cellular component	GO:0044297	cell body	0.000101423	0.042	0.99994	1
biological process	GO:0051962	positive regulation of nervous system development	1.57159e-05	0.046	0.999993	1
biological process	GO:0051240	positive regulation of multicellular organismal process	1.61469e-05	0.046	0.999989	1
molecular function	GO:0003676	nucleic acid binding	0.999621	1	0.000483368	0.047
cellular component	GO:0005622	intracellular anatomical structure	0.999689	1	0.000394421	0.048
cellular component	GO:0005739	mitochondrion	0.999765	1	0.000339562	0.039
cellular component	GO:0043231	intracellular membrane-bounded organelle	0.999874	1	0.000156412	0.018
molecular function	GO:0003723	RNA binding	0.999949	1	7.6111e-05	0.001
cellular component	GO:0005840	ribosome	0.999966	1	0.000164	0.018
cellular component	GO:0031974	membrane-enclosed lumen	0.999974	1	3.36708e-05	0.008
cellular component	GO:0043233	organelle lumen	0.999974	1	3.36708e-05	0.008
cellular component	GO:0070013	intracellular organelle lumen	0.999974	1	3.36708e-05	0.008
biological process	GO:0006974	cellular response to DNA damage stimulus	0.999986	1	2.619e-05	0.023
biological process	GO:0006259	DNA metabolic process	0.999991	1	1.60403e-05	0.013
biological process	GO:0006281	DNA repair	0.999998	1	4.18836e-06	0
FWER: family-wise error rate

### Sheet: ST5
Supplemental Table 5. Gene Ontology enrichment results for genome-wide CpGs in GxEmodel
Ontology	GO ID	Term	P-value overrepresentation	FWER overrepresentation	P-value underrepresentation	FWER underrepresentation
biological process	GO:0007399	nervous system development	3.37246e-10	0	1	1
biological process	GO:0009653	anatomical structure morphogenesis	7.66815e-09	0	1	1
biological process	GO:0021675	nerve development	6.41096e-08	0	1	1
biological process	GO:0022008	neurogenesis	6.50045e-08	0	1	1
biological process	GO:0048699	generation of neurons	7.26607e-08	0	1	1
biological process	GO:0007417	central nervous system development	9.54443e-08	0	1	1
biological process	GO:0030182	neuron differentiation	1.48956e-07	0	1	1
biological process	GO:0048731	system development	1.5004e-07	0	1	1
biological process	GO:0007275	multicellular organism development	5.35673e-07	0	1	1
biological process	GO:0048598	embryonic morphogenesis	7.6304e-07	0	1	1
biological process	GO:0048856	anatomical structure development	8.27643e-07	0	0.999999	1
biological process	GO:0072087	renal vesicle development	8.80092e-07	0	1	1
biological process	GO:0022603	regulation of anatomical structure morphogenesis	9.08469e-07	0	0.999999	1
biological process	GO:0009887	animal organ morphogenesis	1.54802e-06	0.002	0.999999	1
cellular component	GO:0043025	neuronal cell body	2.25678e-05	0.004	0.999987	1
biological process	GO:0007423	sensory organ development	2.89441e-06	0.005	0.999998	1
biological process	GO:0048666	neuron development	3.03796e-06	0.005	0.999998	1
biological process	GO:0072210	metanephric nephron development	3.4418e-06	0.006	0.999999	1
cellular component	GO:0043005	neuron projection	3.61069e-05	0.006	0.999975	1
biological process	GO:0072273	metanephric nephron morphogenesis	3.45743e-06	0.007	1	1
biological process	GO:0072077	renal vesicle morphogenesis	4.08808e-06	0.01	1	1
biological process	GO:0048562	embryonic organ morphogenesis	4.17557e-06	0.01	0.999998	1
biological process	GO:0030900	forebrain development	5.42196e-06	0.01	0.999997	1
biological process	GO:0014033	neural crest cell differentiation	6.47127e-06	0.01	0.999998	1
biological process	GO:0042474	middle ear morphogenesis	8.49907e-06	0.02	0.999999	1
biological process	GO:0050793	regulation of developmental process	1.00086e-05	0.021	0.999993	1
biological process	GO:0000902	cell morphogenesis	1.11628e-05	0.021	0.999993	1
biological process	GO:0048706	embryonic skeletal system development	1.17125e-05	0.022	0.999996	1
biological process	GO:0048568	embryonic organ development	1.3404e-05	0.024	0.999993	1
biological process	GO:0048812	neuron projection morphogenesis	1.66964e-05	0.033	0.99999	1
biological process	GO:0071625	vocalization behavior	1.81173e-05	0.039	0.999999	1
biological process	GO:0048468	cell development	1.94807e-05	0.043	0.999986	1
biological process	GO:1904888	cranial skeletal system development	2.12097e-05	0.045	0.999994	1
biological process	GO:0040011	locomotion	2.15601e-05	0.045	0.999984	1
biological process	GO:0021537	telencephalon development	2.24461e-05	0.046	0.999989	1
FWER: family-wise error rate
